# Real-time Forecasting of Data Revisions in Epidemic Surveillance Streams

**DOI:** 10.1101/2025.05.12.25327058

**Authors:** Jingjing Tang, Aaron Rumack, Bryan Wilder, Roni Rosenfeld

## Abstract

Epidemic data streams undergo frequent revisions due to reporting delays (“backfill”) and other factors. Relying on tentative surveillance values can seriously degrade the quality of situational awareness, forecasting accuracy and decision-making. We introduce Delphi Revision Forecast (Delphi-RF), a real-time data revision forecasting framework using nonparametric quantile regression, applicable to both counts and proportions (fractions) in public health reporting. By incorporating all available revisions up to a given estimation date, Delphi-RF models revision dynamics and generates distributional forecasts of finalized surveillance values. Applied to daily COVID-19 data (insurance claims, antigen tests, confirmed cases) and weekly dengue and influenza-like illness (ILI) case counts, Delphi-RF delivers accurate revision forecasts, particularly in early reporting stages. In addition, it improves computational efficiency by more than 10-100x compared to existing methods, making it a scalable solution for real-time public health surveillance.

**Author summary:** Accurate and reliable forecasts of infectious disease epidemics, such as COVID-19, are essential but challenging. The presence of data revisions in public health data streams can introduce significant biases in both predictors and responses, leading to suboptimal situational awareness, preparedness, and downstream countermeasure design. To address this issue, we propose a modeling framework that leverages historical revision patterns to generate distributional forecasts of finalized surveillance values. Applicable to both count-type and fraction-type data across various temporal resolutions and epidemic surveillance data streams, our approach ensures real-time accuracy, even with only early revisions available. Moreover, our method achieves competitive or superior forecast accuracy compared to existing methods, while also demonstrating a more than 10-100x improvement in computational efficiency.
