## Supplementary material for "Real-time Forecasting of Data Revisions in Epidemic Surveillance Streams": S1_Table

### Sheet: Sheet1
Computing Time (s) (per location per report date)		Model
Training Window (days)	Data	Delphi-RF Training (once/week or month)	Epinowcast	NobBS
180	Confirmed Cases (Daily, State, MA only)	6.773 ± 0.018	406.097 ± 16.190	24.220 ± 0.675
	Insurance Claims (Daily, State, All states)	23.712 ± 0.029	2386.512 ± 230.895	96.012 ± 0.453
365	Confirmed Cases (Daily, State, MA only)	7.348 ± 0.024	1289.363 ± 79.974	59.549 ± 1.011
	Insurance Claims (Daily, State, All states)	37.389 ± 0.042		297.092 ± 1.709
